# Bidirectional genetic and phenotypic links between smoking and striatal iron content involving dopaminergic and inflammatory pathways

**DOI:** 10.1101/2024.09.26.24314454

**Authors:** Olga Trofimova, Ilaria Iuliani, Sven Bergmann

## Abstract

Tobacco smoking is a major modifiable risk factor for cardiovascular and lung diseases. A better understanding of its neurobiological underpinnings will benefit the prevention of smoking-related illnesses and mortality. Recent neuroimaging studies have identified a correlation between smoking and iron concentration in the brain’s striatum, a subcortical region involved in habit formation and compulsive behaviour, and a central node of dopamine activity. Moreover, iron accumulation in the striatum is associated with lower cognitive performance in adults. Here, we investigated phenotypic and genetic correlations, and causal relationships between smoking initiation (ever smoked regularly) and susceptibility-weighted magnetic resonance imaging (MRI)-derived markers of iron content–T2* and quantitative susceptibility mapping (QSM)–in the bilateral putamen, caudate, and accumbens nuclei. We computed correlations between smoking and striatal iron in the UK Biobank, adjusting for a vast set of imaging and non-imaging confounders. Using genome-wide association studies (GWAS) summary statistics, we performed global genetic correlation, cross-GWAS coherence tests at the gene level, and causality analysis using Mendelian randomisation and PascalX. Smoking was positively correlated with iron content in the bilateral putamen, caudate, and in the left accumbens, with the strongest effect found when contrasting current and never smokers. Striatal iron had a positive association with pack-years and a negative relationship with years since stopping smoking, indicating a possible reversal of iron accumulation after smoking cessation. Genetic correlation paralleled phenotypic correlation. Cross-GWAS signal was coherent in genes involved in the dopaminergic and glutamatergic systems, and synaptic function. There was evidence of a causal relationship from smoking to striatal iron through genes involved in synaptogenesis and plasticity, and to a lesser extent, from striatal iron to smoking through inflammatory and immune system related genes. Moreover, the heterogeneity of genes with correlated and anti-correlated signals suggests that the neurobiological mechanisms linking iron to smoking behaviour are highly complex. Overall our results show an association between cigarette smoking and iron concentration in the striatum with complex multi-directional causal mechanisms involving synaptic transmission and inflammatory circuits.
