## Supplementary Tables for "Bidirectional genetic and phenotypic links between smoking and striatal iron content involving dopaminergic and inflammatory pathways"

### Sheet: STable1
Supplementary Table 1. Descriptive statistics of non-imaging variables in female, male, and all participants. Mean and standard deviation (std) are shown for continuously distributed variables. Sample size expressed as count (n) and percentage is shown for categorical variables.
	Female (n=22156)	Male (n=19688)	All (n=41844)
Age (years) (mean, std)	63.54 (7.60)	64.88 (7.83)	64.17 (7.74)
Smoking status (n, %)
Current	636 (2.9%)	760 (3.9%)	1396 (3.3%)
Former	6878 (31.0%)	7308 (37.1%)	14186 (33.9%)
Never	14642 (66.1%)	11620 (59.0%)	26262 (62.8%)
Pack-years (mean, std)	16.86 (13.74)	20.84 (16.96)	18.99 (15.68)
Years since stopping smoking (mean, std)	25.97 (12.79)	27.56 (13.45)	26.85 (13.18)
Alcohol intake frequency (n, %)
Daily or almost daily	2994 (13.5%)	4020 (18.1%)	7014 (16.8%)
3-4x / week	5477 (24.7%)	6280 (28.3%)	11757 (28.1%)
1-2x / week	5985 (27.0%)	5108 (23.1%)	11093 (26.5%)
1-3x / month	2986 (13.5%)	1840 (8.3%)	4826 (11.5%)
Special occasions only	3054 (13.8%)	1359 (6.1%)	4413 (10.5%)
Never	1657 (7.5%)	1073 (4.8%)	2730 (6.5%)
Body mass index (kg/m2) (mean, std)	26.08 (4.72)	26.95 (3.89)	26.49 (4.37)
Systolic blood pressure (mmHg) (mean, std)	136.62 (19.71)	142.28 (17.46)	139.29 (18.89)
Diastolic blood pressure (mmHg) (mean, std)	77.20 (10.05)	80.62 (9.84)	78.81 (10.10)
Educational attainment (n, %)
College or University degree	10548 (50.9%)	9803 (47.3%)	20351 (52.1%)
A levels/AS levels or equivalent	2841 (13.7%)	2169 (10.5%)	5010 (12.8%)
O levels/GCSEs or equivalent	4352 (21.0%)	3156 (15.2%)	7508 (19.2%)
CSEs or equivalent	868 (4.2%)	753 (3.6%)	1621 (4.1%)
NVQ or HND or HNC or equivalent	804 (3.9%)	1697 (8.2%)	2501 (6.4%)
Other professional qualifications eg: nursing, teaching	1317 (6.4%)	761 (3.7%)	2078 (5.3%)
Household income (n, %)
Less than 18 000 £	2854 (14.7%)	1780 (9.2%)	4634 (12.2%)
18 000 to 30 999 £	5519 (28.5%)	4688 (24.2%)	10207 (26.9%)
31 000 to 51 999 £	5741 (29.6%)	5825 (30.1%)	11566 (30.5%)
52 000 to 100 000 £	4017 (20.7%)	4683 (24.2%)	8700 (23.0%)
Greater than 100 000 £	1242 (6.4%)	1537 (7.9%)	2779 (7.3%)
Townsend deprivation index (mean, std)	-1.85 (2.73)	-1.94 (2.71)	-1.89 (2.72)

### Sheet: STable2
Supplementary Table 2. Standardised effect sizes (β), standard errors (SE), and -log10(p-values) of linear regression models linking striatal iron and smoking (n≈42k). Lower T2* and higher QSM reflect higher iron content. Prior to performing the regression, imaging-derived phenotypes and smoking variables were de-confounded for age, age2, sex, age ✕ sex, age2 ✕ sex, Townsend deprivation index, in…
	Ever smoked			Currently smoking			Current vs never			Current vs former			Former vs never			Pack-years
	β	SE	-log10(p)	β	SE	-log10(p)	β	SE	-log10(p)	β	SE	-log10(p)	β	SE	-log10(p)	β	SE	-log10(p)
Left Putamen T2*	-0.155674	0.0108072	46.1928	-0.27918	0.0284415	21.9903	-0.337006	0.0282928	31.8987	-0.185237	0.0307109	8.77902	-0.138303	0.011137	34.6116	-0.126625	0.0110395	29.5182
Right Putamen T2*	-0.153446	0.010809	44.8981	-0.278576	0.0284544	21.8802	-0.336123	0.028331	31.6547	-0.182142	0.0306351	8.54975	-0.135636	0.0111473	33.2699	-0.130381	0.0110774	31.0193
Left Caudate T2*	-0.114421	0.0108373	25.2956	-0.200222	0.0285131	11.6533	-0.242314	0.0283465	16.8798	-0.126371	0.0308427	4.37635	-0.102108	0.0111786	19.1603	-0.107843	0.0111696	21.2222
Right Caudate T2*	-0.104278	0.0108436	21.142	-0.189955	0.0285571	10.5323	-0.225715	0.0283639	14.7389	-0.125873	0.0309912	4.30976	-0.0914361	0.0111789	15.5311	-0.11492	0.0112389	23.6804
Left Accumbens T2*	-0.0213023	0.010942	1.28767	0.00210586	0.0286818	0.026193	-0.0108936	0.0290444	0.150203	0.0238311	0.0302055	0.366384	-0.0226164	0.011285	1.34617	-0.0190303	0.0109002	1.09221
Right Accumbens T2*	-0.00854698	0.010962	0.360935	0.0336923	0.028725	0.618282	0.0245633	0.0290459	0.400395	0.0488305	0.0302379	0.97322	-0.0127556	0.0113188	0.585404	-0.0113493	0.0108655	0.528306
Left Putamen QSM	0.173064	0.0104635	60.5229	0.333252	0.0279793	31.9283	0.397592	0.0279587	45.0014	0.225853	0.0298719	13.3728	0.152091	0.0107769	44.3887	0.129257	0.0106046	33.1927
Right Putamen QSM	0.176701	0.01045	63.1962	0.334271	0.0280089	32.052	0.399366	0.028035	45.1532	0.225755	0.029787	13.4336	0.155722	0.0107645	46.5824	0.130544	0.0105989	33.8687
Left Caudate QSM	0.12952	0.0104633	34.4032	0.348949	0.0279133	35.0678	0.391976	0.0279841	43.6956	0.27089	0.0297859	18.9725	0.104791	0.0107661	21.6381	0.116856	0.0106568	27.0843
Right Caudate QSM	0.1389	0.0104549	39.4685	0.333788	0.0279168	32.1669	0.380678	0.0280692	41.0366	0.252391	0.0295645	16.8218	0.115605	0.0107669	26.1296	0.117973	0.0105623	28.0594
Left Accumbens QSM	0.0266868	0.0105007	1.95687	0.124617	0.0279915	5.06897	0.134483	0.0280967	5.76781	0.105741	0.0299849	3.37429	0.0162891	0.0108003	0.88104	0.00961461	0.0108269	0.426494
Right Accumbens QSM	0.000874852	0.0104703	0.0299273	0.0742739	0.0278541	2.11539	0.0724552	0.0278213	2.03569	0.0701596	0.0300188	1.71125	-0.00664472	0.0107812	0.269472	0.0128325	0.0108882	0.622327

### Sheet: STable3
Supplementary Table 3. Asymmetry between left and right accucumbers QSM association with smoking. Regression β coefficients of left and right accumbens QSM (see Supp. Table 2) were compared using a z-test.
	z	p
Ever smoked	1.74066	0.0408715
Currently smoking	1.27487	0.101177
Current vs never	1.5687	0.0583586
Current vs former	0.838609	0.200844
Former vs never	1.50282	0.0664423
Pack-years	-0.209565	0.417004

### Sheet: STable4
Supplementary Table 4. Standardised effect sizes (β), standard errors (SE), and -log10(p-values) of linear regression models linking striatal iron and smoking among former smokers (n≈42k). Main effects of years since stopping smoking (YSSS), pack-years, and their interaction were tested. Lower T2* and higher QSM reflect higher iron content. Prior to performing the regression, imaging-derived phen…
	YSSS			Pack-years			YSSS x pack-years
	β	SE	-log10(p)	β	SE	-log10(p)	β	SE	-log10(p)
Left Putamen T2*	0.0883582	0.0163842	7.14715	-0.0648329	0.016028	4.27728	0.0444838	0.0106956	4.49108
Right Putamen T2*	0.0941756	0.0164417	7.97755	-0.0642764	0.0160933	4.18349	0.0414819	0.0107437	3.94396
Left Caudate T2*	0.0566127	0.016628	3.17675	-0.0700411	0.0162734	4.77037	0.030397	0.0108718	2.28509
Right Caudate T2*	0.0864481	0.0167195	6.62157	-0.056668	0.0163393	3.27847	0.0450015	0.010915	4.42268
Left Accumbens T2*	-0.00198071	0.016158	0.0445817	-0.0189678	0.0157954	0.638562	0.00553212	0.0106009	0.220557
Right Accumbens T2*	-0.0190012	0.0161466	0.621033	-0.0237277	0.0158283	0.873239	-5.19173e-05	0.0105581	0.00170723
Left Putamen QSM	-0.0900739	0.0156584	8.04121	0.0608999	0.015342	4.13903	-0.0489852	0.0102517	5.74538
Right Putamen QSM	-0.0996443	0.0156558	9.68709	0.0568424	0.0153203	3.68124	-0.0454771	0.0102449	5.03862
Left Caudate QSM	-0.107136	0.0156913	11.036	0.0413096	0.0153633	2.14366	-0.0549179	0.0102671	7.04228
Right Caudate QSM	-0.0986511	0.0156032	9.56863	0.0457638	0.0152724	2.56246	-0.0495804	0.0102064	5.91806
Left Accumbens QSM	-0.0321364	0.0160242	1.34736	-0.018783	0.0156803	0.636394	-0.0127484	0.0104785	0.650176
Right Accumbens QSM	-0.00573244	0.0161473	0.141108	0.0032744	0.0158092	0.0778347	0.00595352	0.0105951	0.240944

### Sheet: STable5
Supplementary Table 5. Phenotypic and genetic correlation between striatal iron and smoking initiation ('ever smoked'). Correlation coefficients (r), standard errors (SE) and p-values were obtained using linkage disequilibrium score regression (LDSR) for genetic correlations and Pearson's correlation of variables de-confounded for age, age2, sex, age ✕ sex, age2 ✕ sex, Townsend deprivation index,…
	Phenotypic correlation			Genetic correlation
	r	SE	p	r	SE	p
Left Putamen T2*	-0.0734471	0.00509882	6.41443e-47	-0.0796	0.0263	0.0024
Right Putamen T2*	-0.0723949	0.00509962	1.26448e-45	-0.0728	0.026	0.0051
Left Caudate T2*	-0.0539757	0.00511227	5.06311e-26	-0.0738	0.034	0.03
Right Caudate T2*	-0.0491853	0.00511467	7.21134e-22	-0.0659	0.0308	0.0325
Left Accumbens T2*	-0.0100562	0.00516544	0.0515626	-0.0207	0.0356	0.5616
Right Accumbens T2*	-0.00403452	0.0051745	0.435577	0.0107	0.0427	0.8024
Left Putamen QSM	0.0815736	0.00493194	3.00019e-61	0.067	0.025	0.0074
Right Putamen QSM	0.0833193	0.00492749	6.36475e-64	0.0714	0.0248	0.004
Left Caudate QSM	0.0610709	0.00493364	3.95172e-35	0.0511	0.0291	0.0788
Right Caudate QSM	0.065499	0.00493009	3.40036e-40	0.0595	0.0298	0.0459
Left Accumbens QSM	0.012584	0.00495156	0.011044	0.1441	0.0487	0.0031
Right Accumbens QSM	0.000412599	0.00493805	0.93341	0.0614	0.0419	0.1424

### Sheet: STable6
Supplementary Table 6. Gene-level correlation between smoking and striatal iron performed using the PascalX cross-GWAS coherence test. -Log10(p-values) are shown for five dopamine-related candidate genes (DRD1, DRD2, DRD3, DRD4, and PPP1R1B) and genes where at least one striatal iron phenotype was associated with smoking initiation (p < 2.73x10-6). 'Coherence' indicates a positive correlation bet…
	DRD1		DRD2		DRD3		DRD4		PPP1R1B		NCAM1	GGACT	DLX5	CIPC	PLEKHM1	NOL4L	NAT16	RP1L1	C8orf74	SOX7	PINX1	SKIDA1	C10orf32	AS3MT	CNNM2	C11orf94	PEX16	GYLTL1B	C6orf25	LY6G6F	LY6G6E	LY6G6D	LY6G6C	MSH5	DDAH2	CLIC1	SIX3	SPRY2	LRRC37A	ARL17B	PLEKHM1	REST
	-log10(p) coherence	-log10(p) anti-coherence	-log10(p) coherence	-log10(p) anti-coherence	-log10(p) coherence	-log10(p) anti-coherence	-log10(p) coherence	-log10(p) anti-coherence	-log10(p) coherence	-log10(p) anti-coherence	-log10(p) coherence	-log10(p) coherence	-log10(p) coherence	-log10(p) coherence	-log10(p) coherence	-log10(p) coherence	-log10(p) coherence	-log10(p) coherence	-log10(p) coherence	-log10(p) coherence	-log10(p) coherence	-log10(p) anti-coherence	-log10(p) anti-coherence	-log10(p) anti-coherence	-log10(p) anti-coherence	-log10(p) anti-coherence	-log10(p) anti-coherence	-log10(p) anti-coherence	-log10(p) anti-coherence	-log10(p) anti-coherence	-log10(p) anti-coherence	-log10(p) anti-coherence	-log10(p) anti-coherence	-log10(p) anti-coherence	-log10(p) anti-coherence	-log10(p) anti-coherence	-log10(p) anti-coherence	-log10(p) anti-coherence	-log10(p) anti-coherence	-log10(p) anti-coherence	-log10(p) anti-coherence	-log10(p) anti-coherence
Left Putamen T2*	0.705789	0.0952218	2.63453	0.0010087	0.483791	0.172794	0.00394899	2.04327	4.76385	7.48041e-06	4.29388	4.39284	2.84847	0.0772933	1.19943e-06	2.97703	2.28604	1.20582	1.57104	2.36382	2.29822	5.88587	6.33963	6.29796	5.68164	5.65593	5.56065	5.52245	5.05811	5.1597	5.01936	5.18364	5.19441	5.27713	5.11709	5.17518	3.89846	4.59647	5.09718	5.50176	5.55932	3.39784
Right Putamen T2*	0.356242	0.252052	2.68925	0.000889166	0.694328	0.0980784	0.00403517	2.03394	3.41872	0.000165626	3.57698	3.18949	3.28556	0.0799641	1.43428e-06	2.55982	2.12291	1.25333	1.21134	1.94622	1.91268	2.686	4.76844	4.5615	3.89048	6.13762	6.00231	5.91029	6.04068	6.16006	6.04958	6.15658	6.10293	6.41984	6.24034	6.42794	4.23323	4.89005	3.82677	4.51211	5.48169	3.4442
Left Caudate T2*	0.769569	0.0809183	1.95861	0.00480372	0.560595	0.139689	0.00105976	2.61311	4.72008	8.27271e-06	6.04489	5.92609	1.26973	2.41698	9.27696e-05	4.93123	1.48018	1.91195	1.98763	1.96681	1.9214	2.42553	2.65983	2.27645	1.66382	5.37694	5.32622	5.28325	2.60873	2.66078	2.62342	2.69445	2.6473	2.72942	2.73094	2.80901	6.44792	4.51878	3.03929	3.72954	3.67043	1.62361
Right Caudate T2*	0.931798	0.0540414	2.3212	0.00207789	0.971468	0.0490465	0.00157854	2.44032	3.90435	5.41417e-05	4.37098	4.17655	2.01856	0.62454	0.000228172	5.20578	1.29749	1.94056	2.11533	2.35341	2.34724	3.08174	5.38648	5.09558	3.99561	5.76116	5.55911	5.39232	3.13443	3.49225	3.37822	3.4064	3.23261	3.41792	3.29298	3.55762	6.99611	5.62441	2.46742	3.16453	3.27964	2.23444
Left Accumbens T2*	0.306018	0.296099	0.584768	0.130859	1.24332	0.0255371	0.0242198	1.26567	2.93998	0.000498946	0.197539	2.57402	0.336717	0.0101282	2.71104	3.96393	0.0865223	0.000561504	0.000513303	0.00139159	0.0012844	0.00155642	0.155254	0.143205	0.13411	5.74677	5.75674	5.66771	0.474281	0.641177	0.632386	0.568726	0.45946	0.275385	0.413565	0.431049	0.175345	2.06981	0.00333923	0.00414637	0.00084561	1.76218
Right Accumbens T2*	0.280977	0.322054	0.213797	0.410304	0.824348	0.0705037	0.0155882	1.45276	3.0987	0.000346145	0.00707757	3.67688	0.912451	7.08249e-06	0.57036	4.36767	0.421424	0.0462859	0.0774317	0.211045	0.214628	0.00254913	0.353542	0.226926	0.159644	0.61812	0.613653	0.554514	2.49594	2.75246	2.61552	2.67569	2.69052	2.55074	2.43331	2.42098	0.53582	0.800007	0.0743075	0.213157	0.136041	2.43265
Left Putamen QSM	0.754993	0.0839649	2.06714	0.00373689	0.667571	0.105128	0.0138957	1.50183	4.5348	1.26709e-05	1.35717	3.14908	4.36413	4.46691	8.59527e-07	1.01002	3.67904	1.27567	1.67443	2.4058	2.40143	6.30423	2.91662	3.04115	2.88176	6.26123	6.10709	5.91785	4.38265	4.63169	4.47536	4.55314	4.49564	4.67204	4.50644	4.76395	2.56037	4.3751	5.79755	6.06224	5.7043	4.99822
Right Putamen QSM	0.526566	0.153331	2.06507	0.00375481	0.801855	0.074592	0.00388183	2.05069	3.53522	0.000126657	1.85544	3.6263	5.81526	3.62276	8.91126e-07	0.548441	3.88577	0.738497	1.30133	2.16994	2.17228	5.74623	1.49308	1.53962	1.3044	5.95424	5.84673	5.70786	4.1021	4.2871	4.15923	4.22506	4.19364	4.4457	4.26786	4.54852	3.10637	3.75246	5.41768	5.7893	5.68922	4.51646
Left Caudate QSM	0.682655	0.101086	2.85918	0.000601047	1.62211	0.0104932	0.00652131	1.82671	4.06553	3.73488e-05	5.99452	0.993617	2.28787	3.2222	3.15073e-06	2.93617	4.4908	2.846	3.19391	3.46586	3.47616	5.08441	3.93638	4.09443	3.51356	4.02865	3.8771	3.7816	3.99652	4.06364	3.96297	4.07844	4.03264	4.19924	4.04081	4.21123	4.67316	4.79346	5.06175	5.36813	5.13937	4.9803
Right Caudate QSM	0.448088	0.19137	2.37901	0.00181836	1.43695	0.0161769	0.0196162	1.35494	2.83754	0.000631769	7.00455	2.1246	1.59902	5.79688	5.33955e-06	0.3073	3.92459	2.31327	2.66328	3.02329	3.02492	2.71277	2.92535	3.08631	2.8432	5.27988	5.09352	4.96114	3.68725	3.77178	3.72511	3.76971	3.6591	3.74598	3.79576	3.93507	6.34854	5.20386	4.49784	4.93694	4.91028	5.79223
Left Accumbens QSM	0.17077	0.487963	1.62902	0.0103256	0.578254	0.133173	0.431916	0.20059	1.91868	0.00526913	0.000296366	3.07595	0.27192	0.0517001	5.67082	5.79723	2.3106	5.11643	4.53569	3.86245	3.90121	0.000168969	2.24946	1.84508	0.661988	1.05445	0.875631	0.825679	2.01269	2.06873	2.13012	2.08826	2.022	1.54832	1.75598	1.65002	2.08633	0.804711	3.20554e-06	2.28452e-06	9.2676e-07	0.0184332
Right Accumbens QSM	1.17126	0.0303101	1.6638	0.00952213	0.730221	0.0894364	0.167399	0.495046	2.82904	0.000644267	0.00803691	0.383439	0.00308178	0.0816898	3.91859	3.3635	5.81733	5.80257	5.93261	6.03239	6.07322	3.13007e-06	1.96781	2.45523	2.72566	2.21438	2.11864	2.08628	0.678447	0.82203	0.74275	0.764526	0.720017	0.417862	0.542447	0.494627	0.042443	0.366315	7.03595e-06	9.14233e-06	5.23861e-05	0.00901024

### Sheet: STable7
Supplementary Table 7. Mendelian randomisation inverse-variance weighted (IVW) estimates between smoking initiation and striatal iron. The number of genetic instruments (nsnp), beta coefficients (β), standard errors (SE), p-values, and false discovery rate (FDR)-corrected p-values are indicated for bidirectional causality.
Exposure	Outcome	nsnp	β	SE	p	FDR p
Smoking initiation	Left Putamen T2*	85	-0.0489526	0.0404322	0.225997	0.542394
Smoking initiation	Right Putamen T2*	85	-0.0526969	0.0394794	0.181944	0.545831
Smoking initiation	Left Caudate T2*	85	-0.0579523	0.0402949	0.150376	0.721807
Smoking initiation	Right Caudate T2*	85	-0.0411637	0.0439055	0.348475	0.76031
Smoking initiation	Left Accumbens T2*	85	-0.0993377	0.0382123	0.00933245	0.223979
Smoking initiation	Right Accumbens T2*	85	-0.0796844	0.0406185	0.0497884	0.597461
Smoking initiation	Left Putamen QSM	85	0.034763	0.0478649	0.467672	0.863394
Smoking initiation	Right Putamen QSM	85	0.0328933	0.047579	0.489351	0.838888
Smoking initiation	Left Caudate QSM	85	0.0688146	0.0507041	0.174724	0.698895
Smoking initiation	Right Caudate QSM	85	0.0608024	0.0496124	0.220369	0.58765
Smoking initiation	Left Accumbens QSM	85	0.053677	0.0395573	0.174799	0.599312
Smoking initiation	Right Accumbens QSM	85	0.0633594	0.0385801	0.100532	0.60319
Left Putamen T2*	Smoking initiation	47	-0.00125101	0.0106688	0.906655	0.946075
Right Putamen T2*	Smoking initiation	43	-0.00418606	0.0102115	0.681854	0.861289
Left Caudate T2*	Smoking initiation	24	-0.00792673	0.0118187	0.502415	0.803864
Right Caudate T2*	Smoking initiation	29	-0.00403243	0.0120932	0.738797	0.886557
Left Accumbens T2*	Smoking initiation	31	0.0023481	0.0155898	0.880277	0.960303
Right Accumbens T2*	Smoking initiation	30	0.0106801	0.0166708	0.521751	0.782627
Left Putamen QSM	Smoking initiation	45	0.00732091	0.00964701	0.447925	0.895851
Right Putamen QSM	Smoking initiation	42	0.00457283	0.00896732	0.610091	0.813455
Left Caudate QSM	Smoking initiation	32	0.00305454	0.00999423	0.759886	0.868441
Right Caudate QSM	Smoking initiation	35	0.00538842	0.0101807	0.596613	0.842278
Left Accumbens QSM	Smoking initiation	25	0.0331802	0.0196221	0.0908435	0.726748
Right Accumbens QSM	Smoking initiation	32	-0.00107156	0.0200185	0.957311	0.957311

### Sheet: STable8
Supplementary Table 8. Gene-level causality pathway from smoking to striatal iron performed using the PascalX ratio test. -Log10(p-values) are shown for five dopamine-related candidate genes (DRD1, DRD2, DRD3, DRD4, and PPP1R1B) and genes where at least one striatal iron phenotype was associated with smoking initiation (p < 2.73x10-6). 'Coherence' indicates a relationship between smoking and high…
	DRD1		DRD2		DRD3		DRD4		PPP1R1B		PDE4B	NCAM1	TENM2	BAI3	SEMA6D	PSMD11	TOP2B	SKIDA1	CADM2	PTPRF	RARB
	-log10(p) coherence	-log10(p) anti-coherence	-log10(p) coherence	-log10(p) anti-coherence	-log10(p) coherence	-log10(p) anti-coherence	-log10(p) coherence	-log10(p) anti-coherence	-log10(p) coherence	-log10(p) anti-coherence	-log10(p) coherence	-log10(p) coherence	-log10(p) coherence	-log10(p) coherence	-log10(p) coherence	-log10(p) coherence	-log10(p) anti-coherence	-log10(p) anti-coherence	-log10(p) anti-coherence	-log10(p) anti-coherence	-log10(p) anti-coherence
Left Putamen T2*	0.695717	0.0977271	0.938035	0.0532217	0.478693	0.175307	0.054886	0.925477	2.28995	0.00223331	6.93986	6.32144	3.82691	3.2276	0.000154053	0.184471	6.16566	4.11238	5.24715	2.11822	3.79826
Right Putamen T2*	0.37502	0.237829	0.7795	0.078912	0.961767	0.0502211	0.047086	0.988223	3.09611	0.000348213	4.02075	5.10156	5.58782	5.88783	1.56004	0.000955943	2.08611	5.386	1.6281	3.09048	4.18894
Left Caudate T2*	0.731916	0.0890498	1.02267	0.0433096	0.470575	0.179402	0.0548768	0.925545	1.9711	0.00466675	0.461673	4.56546	1.91375	5.155	0.108544	0.00275334	3.69584	2.93495	3.20129e-06	2.2037	2.90296
Right Caudate T2*	0.710857	0.0939885	0.84068	0.0676875	1.12497	0.0338557	0.0515355	0.951191	2.15712	0.00303516	0.134798	3.16096	3.20198	2.35252	0.367912	2.45108e-05	0.178105	5.84825	3.47481	4.93488	3.06807
Left Accumbens T2*	0.305824	0.296289	0.654184	0.108867	0.877166	0.061825	0.0815575	0.766461	3.25879	0.000239395	0.560815	0.196203	0.218564	0.924301	0.754721	1.62143	0.865677	0.000417431	0.713419	0.636558	1.39943
Right Accumbens T2*	0.280305	0.322793	0.14691	0.54212	0.650889	0.109811	0.0830718	0.759205	3.30929	0.00021311	1.71897	0.00114111	0.939941	0.514518	0.000545633	0.27912	3.64023	6.58256e-05	0.0037561	2.08286	2.46299
Left Putamen QSM	0.541865	0.147012	1.02852	0.0427007	0.746705	0.0857533	0.035988	1.0995	2.20013	0.00274804	5.29357	2.96103	1.68919	3.72101	2.1102	0.339189	2.24944	3.77221	6.87474	4.43631	3.90749
Right Putamen QSM	0.389075	0.227861	0.885787	0.0605211	0.942702	0.0526169	0.0205146	1.33594	2.12663	0.00325671	5.4837	4.05114	2.02688	3.23296	2.94322	0.00635669	3.79511	4.05496	7.19409	5.91294	5.89383
Left Caudate QSM	0.478376	0.175465	0.810112	0.073062	1.16017	0.0311229	0.0370257	1.08766	2.27843	0.00229351	2.58728	7.07373	1.0473	3.88571	2.77652	0.000305705	0.0537877	4.09418	0.0333491	0.236487	3.4601
Right Caudate QSM	0.390072	0.227174	0.867657	0.0632984	1.10869	0.0352026	0.0317156	1.15227	3.34105	0.000198079	1.22201	7.79076	2.98459	2.28965	5.75218	0.00101344	2.25585	4.38715	0.0324349	4.81825	4.58919
Left Accumbens QSM	0.145239	0.546298	0.674087	0.10336	0.674567	0.103231	0.395658	0.223377	2.43582	0.00159501	3.17221	1.88278e-05	0.213273	0.576298	2.30437	0.000121996	3.13802	0.00018946	0.0512043	1.10294e-05	1.74515
Right Accumbens QSM	1.28819	0.022963	1.55673	0.0122223	0.828069	0.0698511	0.103311	0.67427	3.67349	9.21176e-05	1.89054	0.00122763	0.00399812	0.904003	3.37742	5.61317	1.59157	0.00028959	2.43866	2.84672e-05	2.49285

### Sheet: STable9
Supplementary Table 9. Gene-level causality pathway from striatal iron to smoking performed using the PascalX ratio test. -Log10(p-values) are shown for five dopamine-related candidate genes (DRD1, DRD2, DRD3, DRD4, and PPP1R1B) and genes where at least one striatal iron phenotype was associated with smoking initiation (p < 2.73x10-6). 'Coherence' indicates a relationship between higher iron (low…
	DRD1		DRD2		DRD3		DRD4		PPP1R1B		CACNB2	NLRP7	ING5	TMPRSS6	TFCP2	METTL7A	TFPI	MAF
	-log10(p) coherence	-log10(p) anti-coherence	-log10(p) coherence	-log10(p) anti-coherence	-log10(p) coherence	-log10(p) anti-coherence	-log10(p) coherence	-log10(p) anti-coherence	-log10(p) coherence	-log10(p) anti-coherence	-log10(p) coherence	-log10(p) coherence	-log10(p) coherence	-log10(p) coherence	-log10(p) anti-coherence	-log10(p) anti-coherence	-log10(p) anti-coherence	-log10(p) anti-coherence
Left Putamen T2*	0.996699	0.0461258	2.81348	0.000667792	0.509991	0.160545	0.0114351	1.58525	1.45026	0.0156796	1.66865	1.86883	3.53516	5.30531	6.68753	5.63088	3.99048	3.12466
Right Putamen T2*	0.391582	0.22614	2.89424	0.000554402	0.770902	0.0806458	0.011666	1.57668	1.00255	0.0454751	2.2702	1.92247	4.17572	5.30571	6.51136	5.44919	3.02514	3.71256
Left Caudate T2*	1.12388	0.0339438	1.90177	0.00547963	0.602314	0.124854	0.00274526	2.20057	1.43333	0.0163149	7.26755	1.96074	3.36577	3.09626	6.20168	4.93634	5.79608	1.19637
Right Caudate T2*	1.45476	0.0155154	2.37617	0.00183033	1.14737	0.0320894	0.00431165	2.00529	1.15651	0.0313962	7.13811	3.11161	1.65454	5.05238	6.20049	5.02634	4.13012	0.937383
Left Accumbens T2*	0.304963	0.297133	0.516235	0.15778	1.54346	0.012607	0.0589586	0.896383	0.87585	0.0620267	2.29804	2.07358	2.44157	0.44496	0.789494	0.921207	4.54636	0.505518
Right Accumbens T2*	0.274197	0.329631	0.231225	0.384244	0.939183	0.0530722	0.0408813	1.04654	0.914022	0.0564524	1.39858	6.70756	3.20727	2.20279	1.01406	1.37335	5.99364	0.964964
Left Putamen QSM	1.10371	0.0356258	2.04143	0.00396586	0.737392	0.087813	0.0367901	1.09032	1.36453	0.019178	1.31786	1.42209	5.61792	5.84471	6.36996	5.7443	1.71852	6.25882
Right Putamen QSM	0.677412	0.102471	2.03895	0.00398863	0.914204	0.0564272	0.011205	1.59396	1.03569	0.0419667	1.52768	0.822707	4.64505	5.3298	5.80033	5.61192	1.17196	7.85963
Left Caudate QSM	0.962564	0.0501235	3.14376	0.000312021	2.18479	0.00284718	0.0186331	1.37678	1.20558	0.0279314	5.62741	1.60627	4.00731	4.1296	6.17789	5.44264	2.05948	4.10342
Right Caudate QSM	0.54096	0.147378	2.45672	0.00151994	1.8713	0.00588058	0.0490322	0.971589	0.834255	0.0687806	5.33547	1.37815	4.17443	4.04709	6.14332	5.19038	2.02216	3.57952
Left Accumbens QSM	0.125037	0.601766	1.50447	0.0138103	0.619864	0.119163	0.376954	0.236425	0.618416	0.119621	0.353844	1.66773	0.544179	2.42128	3.05768	3.70077	1.11911	3.00912
Right Accumbens QSM	1.95379	0.00485756	1.54453	0.0125755	0.811664	0.0727782	0.215664	0.407386	0.84337	0.0672355	0.439509	0.700437	0.240603	4.16558	1.9754	3.54801	2.92793	2.61387
